# Epigenome-wide DNA methylation profiling of healthy COVID-19 recoverees reveals a unique signature in circulating immune cells

**DOI:** 10.1101/2021.07.05.21260014

**Authors:** Johanna Huoman, Shumaila Sayyab, Eirini Apostolou, Lovisa Karlsson, Lucas Porcile, Muhammad Rizwan, Sumit Sharma, Jyotirmoy Das, Anders Rosén, Maria Lerm

## Abstract

**Background:** Epigenetic alterations upon microbial challenge have been described as both a defence strategy and a result of pathogenic manipulation. While most COVID-19 studies focus on inflammatory and immune-mediated responses, little is known about epigenetic modifications in response to SARS-CoV-2 infection.

**Methods:** Epigenome-wide DNA methylation patterns from COVID-19 convalescents were compared to uninfected controls from before and after the pandemic. Peripheral blood mononuclear cell (PBMC) DNA was extracted from uninfected controls, COVID-19 convalescents and symptom-free individuals with SARS-CoV-2-specific T cell-responses, as well as from PBMCs stimulated *in vitro* with SARS-CoV-2. Subsequently, the Illumina MethylationEPIC 850K array was performed, and statistical/bioinformatic analyses comprised differential DNA methylation, pathway over-representation and module identification analyses.

**Results:** Differential DNA methylation patterns distinguished COVID-19 convalescents from uninfected controls, with similar results in an experimental SARS-CoV-2 infection model. A SARS-CoV-2-induced module was identified *in vivo*, comprising 66 genes of which six (*TP53, INS, HSPA4, SP1, ESR1* and *FAS*) were present in corresponding *in vitro* analyses. Over-representation analyses revealed involvement in Wnt, muscarinic acetylcholine receptor signalling and gonadotropin-releasing hormone receptor pathways. Furthermore, numerous differentially methylated and network genes from both settings interacted with the SARS-CoV-2 interactome.

**Conclusions:** Altered DNA methylation patterns of COVID-19 convalescents suggest recovery from mild-to-moderate SARS-CoV-2 infection leaves longstanding epigenetic traces. As *in vitro* SARS-CoV-2 infection corroborated *in vivo* exposure results, this indicates DNA methylation is involved in immune cell responses to challenge with this virus. Future studies should determine whether this reflects host-induced protective antiviral defence or targeted viral hijacking to evade host defence.
