## Supplementary material for "Epigenome-wide DNA methylation profiling of healthy COVID-19 recoverees reveals a unique signature in circulating immune cells": Table S2

### Sheet: Study_Houseman_epigenetic_clock
Table S2. Inferred cell type proportions using the Houseman method from in vivo and in vitro data.
Sample_Name2	CD8T	CD4T	NK	Bcell	Mono	Neu		Summary Statistics houseman			In vivo comparison
Con_7	0.273501	0.305814	0.131141	0.119205	0.225562	0.00189095		Sample	CD8T	CD4T	NK	Bcell	Mono	Neu
Con_8	0.185334	0.344928	0.0570858	0.152163	0.284385	0		CC19.mean	0.22932	0.28881	0.151914	0.111166	0.220592	0.0121783
CC19_7	0.204962	0.348604	0.104661	0.124706	0.236351	0.00567776		Con.mean	0.278845	0.236088	0.165295	0.0995214	0.223607	0.00617013
CC19_1	0.27817	0.319104	0.101936	0.115596	0.155733	0.0344776		signif.	ns	ns	ns	ns	ns	ns
SFT_1	0.295003	0.26773	0.116991	0.115639	0.232441	0.000292493
Con_1	0.345652	0.217475	0.140705	0.128373	0.146974	0.0178279		t.test	0.079016	0.0575419	0.558774	0.321597	0.916071	0.0997929
CC19_8	0.098259	0.490115	0.11186	0.114332	0.179812	0.0191479
SFT_2	0.210119	0.396348	0.096472	0.0951972	0.221594	0		Summary Statistics houseman			In vitro comparison
CC19_9	0.184429	0.262868	0.0918558	0.0846711	0.406241	0.0045669		SampleID	CD8T	CD4T	NK	Bcell	Mono	Neu
CC19_2	0.181763	0.280621	0.201136	0.11431	0.219219	0.0100503		Infection.mean	0.221184	0.273699	0.0844623	0.10189	0.360325	0.000126391
Con_9	0.22907	0.301323	0.233309	0.111769	0.163556	0.0109412		Mock.mean	0.298691	0.296594	0.115417	0.12608	0.2212	0.0020785
Con_10	0.444042	0.108478	0.249073	0.118107	0.14124	0		t.test	0.162799	0.741722	0.266148	0.555527	0.395981	0.384706
CC19_10	0.31962	0.287093	0.171729	0.139117	0.097718	0
Con_2	0.283342	0.204554	0.213838	0.112394	0.181842	0.0155578
Con_3	0.186592	0.282305	0.190629	0.0856073	0.237626	0.0327003
CC19_11	0.20909	0.310955	0.115196	0.0832985	0.286489	0.0240587
Con_11	0.369856	0.146879	0.166102	0.123089	0.229943	0
Con_4	0.322243	0.289523	0.0782855	0.149805	0.148355	0.00967251
CC19_12	0.326775	0.119831	0.332417	0.0980752	0.158215	0
CC19_3	0.169375	0.32767	0.0857733	0.169058	0.237408	0.0131069
CC19_4	0.251694	0.376569	0.0822308	0.09225	0.151943	0.0257285
Con_12	0.432583	0.136309	0.201534	0.0877847	0.206548	0
Con_6	0.200297	0.261121	0.153947	0.140636	0.221482	0.0302321
SFT_3	0.163924	0.314678	0.177313	0.12864	0.215734	0.0185173
SFT_4	0.249948	0.244694	0.287449	0.0993551	0.150209	0
Con_13	0.31981	0.277549	0.245539	0.0583015	0.105772	0
SFT_6	0.215361	0.265874	0.199702	0.116705	0.233896	0.0106305
CC19_5	0.211235	0.25071	0.160684	0.126505	0.241228	0.0145166
Con_14	0.224506	0.378272	0.0910937	0.120496	0.198924	0.0014374
Con_15	0.359591	0.190187	0.183079	0.0756366	0.230924	0
Con_16	0.226568	0.230423	0.168648	0.150855	0.23586	0
SFT_5	0.302873	0.301696	0.160354	0.102441	0.145896	0.00751103
Con_17	0.31988	0.185254	0.197107	0.0963263	0.238074	0
Con_18	0.315479	0.195609	0.172461	0.111993	0.243683	0.0011295
Con_19	0.173715	0.153753	0.301672	0.050658	0.324314	0.0233335
CC19_6	0.2702	0.156584	0.238086	0.113374	0.197486	0.0191653
CC19_13	0.337614	0.248232	0.126528	0.0940348	0.220983	0
CC19_14	0.167291	0.264384	0.202709	0.0869939	0.299467	0
Pre20_D1	0.177635	0.366307	0.160338	0.121086	0.10349	0
Pre20_D2	0.205911	0.245285	0.0741294	0.111668	0.294648	0.000505565
Pre20_D3	0.179993	0.221193	0.152827	0.0683074	0.324212	0
Pre20_D4	0.178609	0.153674	0.0624135	0.0223261	0.5201	0
Pre20_D5	0.326349	0.27634	0.104822	0.0673366	0.234257	0.00285436
D1_Infection	0.267573	0.403218	0.0989377	0.152229	0.13144	0
D2_Infection	0.246676	0.275615	0.0831719	0.141084	0.293433	0.000505565
D3_Infection	0.279556	0.31499	0.132632	0.0948239	0.230077	0
D4_Infection	0.0909323	0.100972	0.0231073	0.0194229	0.78635	0
D1_Mock	0.311175	0.34708	0.127875	0.174675	0.11155	0.00831398
D2_Mock	0.236267	0.297824	0.0972433	0.153446	0.259581	-2.1684e-19
D3_Mock	0.326679	0.287744	0.138921	0.111672	0.198951	-8.67362e-19
D4_Mock	0.320643	0.253727	0.0976272	0.0645278	0.314717	0
