## Supplementary material for "Epigenome-wide DNA methylation profiling of healthy COVID-19 recoverees reveals a unique signature in circulating immune cells": Table S3

### Sheet: Table_S3a_DMC
Supplementary Table S3a. Differentially methylated CpG sites from analyses on in vivo dataset. List of 87 differentially methylated CpGs (DMC) from CC19 (n=13) vs. Con+Pre20 (n=18+5=23) using absolute MMD > 0.2 and p-val < 0.01.
Probe_ID	Official gene name	MMDa	P-Value	Direction of DNA methylation changeb
cg00553365	HCK	0.36096	1.00858e-06	Hyper
cg16802892		0.307711	5.22605e-06	Hyper
cg16852920	LOC100507443	0.243401	2.38878e-05	Hyper
cg26983017	HCK	0.304502	3.97922e-05	Hyper
cg15138543	IDUA	0.2564	6.89926e-05	Hyper
cg14780448	FNIP2	0.342516	9.50198e-05	Hyper
cg22797031		0.263497	9.6153e-05	Hyper
cg24872173	HPS5	0.333826	0.000106498	Hyper
cg27187580		0.351565	0.000145887	Hyper
cg16792234	SLC25A13	0.373418	0.000145923	Hyper
cg12526470		-0.23544	0.000193662	Hypo
cg22713460		-0.23992	0.000265649	Hypo
cg13862711	LHX6	0.28192	0.00027741	Hyper
cg25434970		-0.252805	0.000288579	Hypo
cg06417478	HOOK2	0.287881	0.000346583	Hyper
cg06052372		0.292542	0.000357418	Hyper
cg02246922	OR12D3	-0.317731	0.000370911	Hypo
cg04622888	LHX6	0.222868	0.000375209	Hyper
cg20673830		-0.215953	0.000457646	Hypo
cg03714923		0.255984	0.00046094	Hyper
cg01156747		-0.265924	0.00053162	Hypo
cg10855427		0.250509	0.000572987	Hyper
cg15124400	LHX6	0.232011	0.000613099	Hyper
cg21566433	PCSK6	-0.276999	0.000625431	Hypo
cg08477332	S100A14	-0.244021	0.000630068	Hypo
cg01943931		0.254676	0.000641433	Hyper
cg23727079		-0.22692	0.000662348	Hypo
cg23024343	COG5	-0.228452	0.000675127	Hypo
cg08638481		0.24244	0.000752821	Hyper
cg03329597	MYH15	-0.208582	0.000979409	Hypo
cg11314779		-0.222932	0.00102239	Hypo
cg11251367	FMN2	0.215536	0.0010512	Hyper
cg00279662	SLC38A9	-0.301643	0.00106603	Hypo
cg16645815	INPP5A	0.222224	0.00109444	Hyper
cg18683228	RAD51B	-0.221779	0.00118033	Hypo
cg15388766	MCF2L	0.278999	0.00130444	Hyper
cg18698799	C6orf10	-0.201667	0.00133284	Hypo
cg02379549	C6orf89	0.246989	0.00139244	Hyper
cg26642936	LOC574538	0.212855	0.00141634	Hyper
cg02932958	DOCK1	0.252376	0.00144215	Hyper
cg16762802	CYP4F22	0.267712	0.00146654	Hyper
cg06483046	ITGA1	-0.203573	0.00154364	Hypo
cg11738485	HOOK2	0.296786	0.00161775	Hyper
cg17283620	HAAO	0.212544	0.00186787	Hyper
cg12134602	C7orf45	-0.231839	0.00198779	Hypo
cg04156077	WWTR1	-0.243816	0.00199604	Hypo
cg23813394	COL6A3	-0.330001	0.00209971	Hypo
cg13740636	HEPHL1	-0.210206	0.00215408	Hypo
cg05023192	NDUFA10	0.302352	0.00240281	Hyper
cg22026089	PDZRN4	-0.211542	0.00254114	Hypo
cg07618759	COL4A2	0.264179	0.00276932	Hyper
cg11802689	GALNT14	0.241739	0.00284379	Hyper
cg20337029	PCSK6	0.257333	0.00289155	Hyper
cg10776061	MAN2B1	-0.268526	0.00293587	Hypo
cg07126775		0.20464	0.00307956	Hyper
cg16746159		0.219633	0.00312332	Hyper
cg19389973	AOAH	0.208655	0.00347896	Hyper
cg17348244	HEATR2	0.332615	0.00351025	Hyper
cg21587006		0.249205	0.00351537	Hyper
cg24846009	IGSF21	0.255761	0.00368497	Hyper
cg24926791	PSORS1C1	0.243259	0.00383504	Hyper
cg00704664	CDH4	0.228652	0.00404869	Hyper
cg12999291	CCHCR1	0.203693	0.00405154	Hyper
cg19455028	ZNF847P	-0.221415	0.0042602	Hypo
cg13800652		-0.211968	0.00447534	Hypo
cg04388792	ZNF490	-0.252312	0.00455159	Hypo
cg03325394	PHACTR3	0.209643	0.00455396	Hyper
cg25988106	TMEM95	0.220072	0.00520318	Hyper
cg14877834		0.261374	0.00532153	Hyper
cg01132052	NEK4	-0.246553	0.0053792	Hypo
cg01016092	SLC14A1	0.229573	0.00628276	Hyper
cg05070493	TRAF3	-0.246978	0.00631632	Hypo
cg02216016		0.289024	0.00644335	Hyper
cg11227702	CDH4	0.231051	0.00644376	Hyper
cg25569462	TRIML2	0.251153	0.00644471	Hyper
cg08394893		0.210646	0.00671745	Hyper
cg17186592		0.292144	0.00703645	Hyper
cg14129832		0.218982	0.00726564	Hyper
cg13033971		-0.27657	0.00770855	Hypo
cg20459037	WDR16	0.228431	0.00835304	Hyper
cg15950547	FAM107B	0.257689	0.00871457	Hyper
cg12333628		-0.238102	0.00873443	Hypo
cg02183930		-0.237169	0.00889944	Hypo
cg02302183	CDH13	0.221192	0.00913459	Hyper
cg13913990	PLEKHG4B	0.219696	0.00927043	Hyper
cg04145681	SFTA2	0.228429	0.00932822	Hyper
cg03721887	CTDP1	0.259132	0.00995068	Hyper
aMMD - mean methylation difference when comparing CC19 to Con+Pre20
bDirection of methylation displayed as in CC19 compared to Con+Pre20

### Sheet: Table_S3b_DMG
Supplementary Table S3b. Differentially methylated genes from analyses on in vivo dataset. List of 54 differentially methylated genes (DMG) from CC19 vs. Con+Pre20.
Official gene name	Direction of DNA methylation changea
COL6A3	hypo
OR12D3	hypo
SLC38A9	hypo
PCSK6	hypo/hyper
MAN2B1	hypo
ZNF490	hypo
TRAF3	hypo
NEK4	hypo
S100A14	hypo
WWTR1	hypo
C7orf45	hypo
COG5	hypo
RAD51B	hypo
ZNF847P	hypo
PDZRN4	hypo
HEPHL1	hypo
MYH15	hypo
ITGA1	hypo
C6orf10	hypo
AOAH	hyper
C6orf89	hyper
CCHCR1	hyper
CDH13	hyper
CDH4	hyper
COL4A2	hyper
CTDP1	hyper
CYP4F22	hyper
DOCK1	hyper
FAM107B	hyper
FMN2	hyper
FNIP2	hyper
GALNT14	hyper
HAAO	hyper
HCK	hyper
HEATR2	hyper
HOOK2	hyper
HPS5	hyper
IDUA	hyper
IGSF21	hyper
INPP5A	hyper
LHX6	hyper
LOC100507443	hyper
LOC574538	hyper
MCF2L	hyper
NDUFA10	hyper
PHACTR3	hyper
PLEKHG4B	hyper
PSORS1C1	hyper
SFTA2	hyper
SLC14A1	hyper
SLC25A13	hyper
TMEM95	hyper
TRIML2	hyper
WDR16	hyper
aDirection of methylation displayed as in CC19 compared to Con+Pre20
