## Supplementary material for "Epigenome-wide DNA methylation profiling of healthy COVID-19 recoverees reveals a unique signature in circulating immune cells": Table S8

### Sheet: Content
Table S8. A compiled file consisting of overlaps of genes from our analyses that overlap with a publicly available SARS-CoV-2 interactome.
Table S8a	Differentially methylated genes from the in vivo comparison that overlap with the SARS-CoV-2 interactome (n=11)
Table S8b	Differentially methylated genes from the in vitro comparison that overlap with the SARS-CoV-2 interactome (n=100)
Table S8c	Network module genes from the in vivo comparison that overlap with the SARS-CoV-2 interactom (n=33)

### Sheet: Table S8a DMGs in vivo
Gene name
PCSK6
NDUFA10
TRIML2
PDZRN4
FMN2
NEK4
SLC25A13
GALNT14
MAN2B1
COL4A2
HOOK2

### Sheet: Table S8b in vitro
Gene name
DDX39B
LMNA
ITGB5
MICAL2
EPHA2
RPL13A
ST7
STEAP3
ATP13A3
LRRC8C
ROR1
LYN
CHMP7
NEDD4L
TACC1
SLC15A4
AGPAT3
ITCH
SGMS1
EGFR
FOXK1
STRA6
NCAM1
GNAS
RPL23A
POMGNT1
SGCE
TMEM159
TRIM2
CUEDC1
RBM47
NCOA4
PLEKHA5
NRIP1
MBNL1
SNTB1
CLASP2
TRIM27
SH3BP4
TBC1D22A
DENND5B
PACSIN2
CSGALNACT1
DDR1
GAL3ST1
ACVR1
LTBR
ADCY6
FYCO1
PCNT
TCF4
KALRN
IKBKG
PPP2R2C
PARD3B
PDZRN3
IPCEF1
TTLL4
FRMD5
VPS53
REPIN1
LINGO1
NLGN2
NCK2
MKLN1
WNK1
NCOR2
NAV1
MKL1
TACC2
NDUFB8
SH3KBP1
BCOR
PALLD
C1orf86
MYO1B
THSD4
CACNA2D1
C1S
TIMP2
TAPBP
ZNF280C
SPTY2D1
NFIL3
RPTOR
AKR1C2
CD81
CTNNA2
CDH16
DLGAP4
ZNRF3
KIAA0930
DTNB
PEG10
RBFOX3
NFE2L2
PCSK6
JAKMIP1
CRTC3
BRD4

### Sheet: Table S8c network module genes
Gene name
PPARA
KIF13A
ESRRA
CLCN2
CDC37
GGA2
SNAP23
PACS1
CTSD
ARFIP2
GGA3
M6PR
STX8
PRKCD
NRIP1
FKBP4
DERL1
ARF5
HSPA4
AP1B1
PGRMC1
SLC12A2
PTPN2
CYP51A1
CANX
NRP1
SQLE
GORASP2
FAS
NRP2
EZR
ALDH1A2
NPTX1
